# Analysis of a paediatric cohort of dyslipidaemic patients using unsupervised learning methods provides insights into the biochemical phenotypes of familial hypercholesterolemia

**DOI:** 10.1101/2022.07.17.22277724

**Authors:** Marta Correia, Mafalda Bourbon, Margarida Gama-Carvalho

## Abstract

Familial hypercholesterolaemia (FH) is a highly prevalent silent disease with known genetic causes and poor prognosis if undiagnosed into adulthood. Characterised by high levels of total cholesterol and low-density lipoprotein cholesterol from birth, the majority of cases that fit the clinical criteria for FH do not present mutations in the disease associated genes and seem to result from polygenic and/or environmental causes. In this study we have addressed the heterogeneity of extended blood biochemical and genetic parameters across a cohort of children using an unsupervised hierarchical clustering approach. In addition to correctly classifying individuals into the two classes recognized in clinical studies for familial hypercholesterolaemia (with and without genetic diagnosis), a subset of patients with mixed characteristics was systematically identified as representing a third category. The careful analysis of biochemical, genetic, and anthropomorphic characteristics that constitute hallmarks of each group provides detailed insights into the characteristics of each group, contributing to unravel the complexity of FH and dyslipidaemic phenotypes. The results presented here may assist in the future identification of novel biomarkers to efficiently identify FH+ individuals.
