## Supplementary Data 1 for "Analysis of a paediatric cohort of dyslipidaemic patients using unsupervised learning methods provides insights into the biochemical phenotypes of familial hypercholesterolemia"

### Sheet: ALL_table
ID	Gender	BMI class	Lipoprint profile	Class	SB criteria	Activity class	Gene	LDL-C score
PED194	M	normal	A	FH-positive	yes	40-65%	LDLR	0.9-0.7
PED119	F	thinness	A	FH-positive	yes	20-40%	LDLR	NF
PED118	M	normal	A	FH-positive	yes	40-65%	APOB	NF
PED204	F	overweight	A	FH-positive	yes	2-20%	LDLR	NF
PED127	F	normal	A	FH-positive	yes	Null	LDLR	0.7-0.5
PED249	M	normal	B	FH-positive	yes	Null	LDLR	NF
PED200	M	overweight	A	FH-positive	yes	2-20%	LDLR	0.7-0.5
PED97	M	normal	A	FH-positive	yes	Null	LDLR	0.9-0.7
PED192	M	overweight	A	FH-positive	yes	2-20%	LDLR	0.7-0.5
PED132	F	normal	A	FH-positive	yes	Def_pred	LDLR	0.7-0.5
PED188	F	normal	A	FH-positive	yes	40-65%	PCSK9	NF
PED183	M	normal	A	FH-positive	yes	Null_pred	LDLR	0.9-0.7
PED197	F	normal	A	FH-positive	yes	Def_pred	LDLR	0.7-0.5
PED193	F	normal	A	FH-positive	yes	Null_pred	LDLR	NF
PED171	M	overweight	A	FH-positive	yes	2-20%	LDLR	0.9-0.7
PED108	M	obese	B	FH-positive	yes	20-40%	LDLR	0.9-0.7
PED255	M	normal	B	FH-positive	yes	40-65%	APOB	0.9-0.7
PED182	M	overweight	A	FH-negative	no			≥0.9
PED199	M	overweight	A	FH-negative	yes			0.9-0.7
PED237	F	overweight	A	FH-positive	yes	40-65%	APOB	0.7-0.5
PED134	F	normal	B	FH-negative	no			≥0.9
PED140	F	normal	A	FH-positive	yes	40-65%	LDLR	0.7-0.5
PED263	F	overweight	B	FH-positive	yes	Null	LDLR	NF
PED257	M	obese	B	FH-negative	yes			NF
PED243	M	normal	A	FH-negative	yes			0.7-0.5
PED207	F	thinness	B	FH-negative	yes			0.9-0.7
PED256	M	normal	A	FH-positive	yes	Null	LDLR	NF
PED158	M	normal	A	FH-positive	yes	40-65%	APOB	0.9-0.7
PED138	F	severe thinness	A	FH-positive	yes	20-40%	LDLR	0.7-0.5
PED190	F	overweight	A	FH-positive	yes	20-40%	LDLR	0.9-0.7
PED245	M	normal	A	FH-positive	yes	2-20%	LDLR	0.9-0.7
PED217	M	obese	B	FH-negative	yes			0.9-0.7
PED196	F	thinness	A	FH-negative	no			0.7-0.5
PED157	F	normal	A	FH-positive	yes	Null	LDLR	0.9-0.7
PED203	M	normal	A	FH-negative	yes			0.7-0.5
PED155	F	normal	A	FH-negative	yes			0.7-0.5
PED167	M	normal	A	FH-negative	yes			<0.5
PED145	F	overweight	A	FH-negative	yes			≥0.9
PED169	F	overweight	A	FH-negative	yes			0.9-0.7
PED143	M	normal	A	FH-positive	yes	2-20%	LDLR	0.9-0.7
PED264	F	thinness	B	FH-negative	no			NF
PED175	F	severe thinness	B	FH-negative	yes			0.9-0.7
PED159	M	overweight	A	FH-negative	yes			0.7-0.5
PED130	F	normal	A	FH-negative	no			0.7-0.5
PED60	M	normal	A	FH-negative	no			0.7-0.5
PED172	M	normal	A	FH-negative	no			NF
PED178	M	obese	A	FH-negative	no			NF
PED164	F	obese	A	FH-negative	no			0.7-0.5
PED153	F	normal	A	FH-negative	no			0.9-0.7
PED247	F	obese	B	FH-negative	yes			NF
PED266	F	obese	B	FH-negative	yes			NF
PED154	F	obese	A	FH-negative	no			0.9-0.7
PED115	M	obese	A	FH-negative	no			NF
PED112	M	obese	A	FH-negative	yes			0.9-0.7
PED102	M	obese	A	FH-negative	no			0.9-0.7
PED160	F	obese	A	FH-negative	no			NF
PED44	F	normal	A	FH-negative	no			NF
PED95	F	obese	A	FH-negative	no			≥0.9
PED186	F	normal	B	FH-negative	yes			NF
PED135	F	obese	B	FH-negative	yes			0.7-0.5
PED173	F	normal	A	FH-negative	yes			0.9-0.7
PED131	M	obese	A	FH-negative	yes			≥0.9
PED242	F	normal	A	FH-negative	yes			≥0.9
PED250	F	normal	B	FH-negative	yes			NF
PED156	F	obese	A	FH-negative	yes			<0.5
PED227	M	normal	B	FH-negative	yes			0.7-0.5
PED128	F	normal	A	FH-negative	yes			0.7-0.5
PED147	F	normal	A	FH-negative	no			<0.5
PED162	F	obese	A	FH-negative	no			0.9-0.7
PED120	M	normal	B	FH-positive	no	40-65%	LDLR	0.7-0.5
PED152	F	normal	A	FH-negative	no			≥0.9
PED149	F	overweight	A	FH-negative	yes			0.9-0.7
PED210	F	normal	A	FH-negative	yes			0.7-0.5
PED239	F	normal	A	FH-negative	no			0.7-0.5
PED187	M	obese	B	FH-negative	yes			0.7-0.5
PED181	F	normal	A	FH-negative	no			0.9-0.7
PED179	F	severe thinness	A	FH-negative	no			0.9-0.7
PED246	M	normal	B	FH-negative	no			NF
